# Genomic epidemiology and antimicrobial resistance transmission of *Salmonella* Typhi and Paratyphi A at three urban sites in Africa and Asia

**DOI:** 10.1101/2023.03.11.23286741

**Authors:** Zoe A. Dyson, Philip M. Ashton, Farhana Khanam, Angeziwa Chunga, Mila Shakya, James Meiring, Susan Tonks, Abhilasha Karkey, Chisomo Msefula, John D. Clemens, Sarah J. Dunstan, Stephen Baker, Gordon Dougan, Virginia E. Pitzer, Buddha Basnyat, Firdausi Qadri, Robert S. Heyderman, Melita A. Gordon, Andrew J. Pollard, Kathryn E. Holt, STRATAA Study Group

**Author notes:** Corresponding authors: Zoe A. Dyson, Kathryn E. Holt. These authors contributed equally to this work (Philip M. Ashton, Farhana Khanam, Angeziwa Chunga, Mila Shakya, James Meiring). These authors contributed equally to this work (Buddha Basnyat, Firdausi Qadri, Robert S. Heyderman, Melita A. Gordon, Andrew J. Pollard).

## Abstract

**Background:** Enteric fever is a serious public health concern. The causative agents, *Salmonella enterica* serovars Typhi and Paratyphi A, are frequently antimicrobial resistant (AMR), leading to limited treatment options and poorer clinical outcomes. We investigated the genomic epidemiology, resistance mechanisms and transmission dynamics of these pathogens at three urban sites in Africa and Asia.

**Methods:** Bacteria isolated from febrile children and adults at study sites in Dhaka, Kathmandu, and Blantyre were sequenced and AMR determinants identified. Phylogenomic analyses incorporating globally-representative genome data, and ancestral state reconstruction, were used to differentiate locally-circulating from imported pathogen variants.

**Findings:** *S*. Paratyphi A was present in Dhaka and Kathmandu but not Blantyre. *S*. Typhi genotype 4.3.1 (H58) was common in all sites, but with different dominant variants (4.3.1.1.EA1 in Blantyre; 4.3.1.1 in Dhaka; 4.3.1.2 in Kathmandu). Resistance to first-line antimicrobials was common in Blantyre (98%) and Dhaka (32%) but not Kathmandu (1.4%). Quinolone-resistance mutations were common in Dhaka (99.8%) and Kathmandu (89%) but not Blantyre (2.1%). *AcrB* azithromycin-resistance mutations were rare (Dhaka only; n=5, 1.1%). Phylogenetic analyses showed that (a) most cases derived from pre-existing, locally-established pathogen variants; (b) nearly all (98%) drug-resistant infections resulted from local circulation of AMR variants, not imported variants or recent *de novo* emergence; (c) pathogen variants circulated across age groups. Most cases (67%) clustered with others that were indistinguishable by point mutations; individual clusters included multiple age groups and persisted for up to 2.3 years, and AMR determinants were invariant within clusters.

**Interpretation:** Enteric fever was associated with locally-established pathogen variants that circulate across age groups. AMR infections resulted from local transmission of resistant strains. These results form a baseline against which to monitor the impacts of control measures.

**Funding:** Wellcome Trust, Bill & Melinda Gates Foundation, European Union’s Horizon 2020, NIHR.

**Research in context:** *Evidence before this study:* Current knowledge of the enteric fever pathogen populations in Dhaka, Kathmandu, and Blantyre comes from retrospective analysis of isolates captured from routine diagnostics or treatment trials. Due to these study designs, most focus on either adult or paediatric cohorts, which complicates assessment of pathogen variant transmission across age groups. Many studies report prevalence of antimicrobial resistance (AMR) and associated mechanisms amongst enteric fever cases. Genomic studies at these sites and elsewhere have identified the spread of AMR clones, and a recent genomic study quantified the inter- and intra-continental spread of resistant *S*. Typhi between countries. However, PubMed search of “(typhoid OR (enteric fever)) AND (genom*)” identified no studies quantifying the relative proportion of resistant infections that is attributable to local transmission of resistant variants vs imported strains or *de novo* emergence of AMR.

*Added value of this study:* We estimate the vast majority (98%) of drug-resistant enteric fever cases identified in our study resulted from local circulation of resistant variants. Further, we show genetically indistinguishable pathogen variants (either resistant or susceptible) persisting for up to 2.3 years and causing infections across all age groups (under 5 years; 5-15 years; ≥15 years).

*Implications of all the available evidence:* While inter-country transfer of resistant enteric fever pathogens does occur and is concerning, the burden of drug-resistant enteric fever at the study sites is currently caused mainly by transmission of locally-established variants, and transmits across age groups. These data confirm assumptions made in models of vaccine impact regarding heterogeneity of pathogen variants and AMR across age groups, and support that childhood immunisation programmes can be expected to reduce the overall burden of resistant infections in endemic settings.
