## Supplementary material for "Genomic epidemiology and antimicrobial resistance transmission of *Salmonella* Typhi and Paratyphi A at three urban sites in Africa and Asia": Table S7

### Sheet: Table_S7_Typhi_Outgroup_Sequenc
ID	Accession_number	Publication	Country	Year	Genotype
10593_2_44	ERR360657	Wong et al 2016	Cameroon	1998	0.0.1
10562_2_20	ERR357775	Wong et al 2016	Indonesia	2011	0.0.2
10349_1_89	ERR343337	Wong et al 2016	India	2002	0.0.3
10592_2_36	ERR360484	Wong et al 2016	Algeria	2009	0.1
10592_2_57	ERR360505	Wong et al 2016	Cameroon	2001	0.1.1
10593_2_55	ERR360668	Wong et al 2016	Algeria	1999	0.1.2
10592_2_38	ERR360486	Wong et al 2016	Peru	1998	0.1.3
10593_2_14	ERR360627	Wong et al 2016	Algeria	2005	1.1.1
10071_3_32	ERR338008	Wong et al 2016	South Africa	2007	1.1.2
10592_2_63	ERR360511	Wong et al 2016	Democratic Republic of the Congo	1976	1.1.3
10493_1_28	ERR352453	Wong et al 2016	Unknown	2011	1.1.4
10561_2_77	ERR357652	Wong et al 2016	Vietnam	1993	1.2.1
10592_2_5	ERR360453	Wong et al 2016	Pakistan	2003	2
10592_2_2	ERR360450	Wong et al 2016	Pakistan	2003	2.0.1
10349_1_73	ERR343321	Wong et al 2016	Mexico	2011	2.0.2
10541_2_8	ERR357445	Wong et al 2016	EastTimor	2011	2.1
10060_5_18	ERR331221	Wong et al 2016	Indonesia	2006	2.1.1
10349_1_3	ERR343251	Wong et al 2016	Western_Asia	2002	2.1.2
10071_3_76	ERR338052	Wong et al 2016	Indonesia	2004	2.1.3
10349_1_2	ERR343250	Wong et al 2016	Western_Asia	2002	2.1.4
10493_1_42	ERR352467	Wong et al 2016	Indonesia	2011	2.1.5
10060_5_49	ERR331252	Wong et al 2016	Indonesia	2009	2.1.6
10562_2_49	ERR357804	Wong et al 2016	Papua New Guinea	1993	2.1.7
9953_5_54	ERR326650	Wong et al 2016	Indonesia	2006	2.1.8
9953_5_57	ERR326653	Wong et al 2016	Indonesia	2007	2.1.9
10060_6_73	ERR331370	Wong et al 2016	Tanzania	2006	2.2
10493_1_15	ERR352440	Wong et al 2016	India	2012	2.2.1
10562_2_12	ERR357767	Wong et al 2016	India	2011	2.2.2
10209_5_36	ERR340792	Wong et al 2016	Laos	2002	2.2.3 2.2.2
9475_4_57	ERR279353	Wong et al 2016	India	2004	2.2.4
10593_2_56	ERR360669	Wong et al 2016	Cameroon	2007	2.3.1
10592_2_59	ERR360507	Wong et al 2016	Mali	1999	2.3.2
10593_2_49	ERR360662	Wong et al 2016	Bangladesh	2000	2.3.3
9953_5_69	ERR326665	Wong et al 2016	Laos	2010	2.3.4
10493_1_70	ERR352495	Wong et al 2016	Fiji	1983	2.3.5
10071_3_68	ERR338044	Wong et al 2016	South Africa	2009	2.4
10071_3_40	ERR338016	Wong et al 2016	South Africa	2006	2.4.1
10349_1_5	ERR343253	Wong et al 2016	India	2002	2.5
10561_2_5	ERR357580	Wong et al 2016	Democratic Republic of the Congo	2011	2.5.1
10060_5_34	ERR331237	Wong et al 2016	Indonesia	2011	3
10593_2_45	ERR360658	Wong et al 2016	Morocco	2000	3.0.1
10541_2_6	ERR357443	Wong et al 2016	India	2012	3.0.2
10593_2_18	ERR360631	Wong et al 2016	China	2002	3.1
10593_2_58	ERR360671	Wong et al 2016	Benin	2004	3.1.1
9953_5_15	ERR326611	Wong et al 2016	Indonesia	2010	3.1.2
10060_6_66	ERR331363	Wong et al 2016	Laos	2010	3.2.1
10592_2_25	ERR360473	Wong et al 2016	Pakistan	2003	3.2.2
10592_2_17	ERR360465	Wong et al 2016	Pakistan	2003	3.3
7468_7_78	ERR108677	Wong et al 2016	Tanzania	2009	3.3.1
9953_5_93	ERR326689	Wong et al 2016	Laos	2008	3.4
8490_6_44	ERR213262	Wong et al 2016	Fiji	1996	3.5
10493_1_76	ERR352501	Wong et al 2016	Fiji	1985	3.5.1
10060_6_15	ERR331312	Wong et al 2016	Laos	2010	3.5.2
10492_1_5	ERR352258	Wong et al 2016	Samoa	2010	3.5.4
10071_8_55	ERR338124	Wong et al 2016	Samoa	2012	3.5.4
10071_8_60	ERR338129	Wong et al 2016	Samoa	2012	4.1
9475_6_92	ERR279189	Wong et al 2016	Malawi	2006	4.1.1
8490_6_49	ERR213267	Wong et al 2016	Fiji	1996	4.2
8447_8_28	ERR204271	Wong et al 2016	Fiji	2008	4.2.1
8490_5_25	ERR213243	Wong et al 2016	Fiji	2011	4.2.2
8490_6_61	ERR213279	Wong et al 2016	Fiji	1994	4.2.3
